# Variation in *ERAP2* has opposing effects on severe respiratory infection and autoimmune disease

**DOI:** 10.1101/2022.11.04.22281942

**Authors:** Fergus Hamilton, Alexander Mentzer, Tom Parks, J Kenneth Baillie, George Davey Smith, Peter Ghazal, Nicholas J Timpson

## Abstract

*ERAP2* is an aminopeptidase involved in immunological antigen presentation. Genotype data in human samples from before and after the Black Death, an epidemic due to *Yersinia pestis*, have marked changes in population allele frequency of the common single nucleotide polymorphism (SNP) rs2549794. This SNP in strong linkage disequilibrium with a key splicing SNP in *ERAP2* (rs2248374) and this suggests that variation at *ERAP2* may be relevant for protection from infection. rs2549794 is also associated with Crohn’s disease and findings imply balancing selection between infection and autoimmune disease at this locus. There have been no large-scale prospective case-control studies of variation at *ERAP2* and infection.

**Methods:** This study aimed to explore the association between variation at *ERAP2* and a) infection, b) autoimmune disease, and c) parental longevity as a proxy for lifespan. Genome Wide Association Studies (GWAS) of these outcomes were identified in contemporary cohorts (UK Biobank, FinnGen, and GenOMICC). Effect estimates were extracted for rs2549794 and rs2248374. Additionally, *cis* expression and protein quantitative trait loci (QTLs) for *ERAP2* were used in Mendelian randomisation analyses.

**Results:** Across all cohorts, the T allele (minor allele frequency of 0.4-0.5) of rs2549794 showed evidence of association with respiratory infection (odds ratio; OR for pneumonia 1.03; 95% CI 1.01-1.05; p = 0.014). Effect estimates were larger in bacterial rather than viral infection and larger for more severe phenotypes (OR for critical care admission with pneumonia 1.08; 95% CI 1.02-1.14, p = 0.008, OR for death from pneumonia 1.07; 95% CI 1.01-1.12; p = 0.014). In contrast, opposing effects were identified for Crohn’s disease (OR 0.86; 95% CI 0.82-0.90, p = 8.6 × 10^−9^) and type 1 diabetes (OR 0.95; 95% CI 0.90-0.99, p = 0.02). No strong evidence for association was identified for sepsis. Carriage of the T allele was associated with increased age of parental death (beta in Z-scored years across both parents age at death 0.01, 95% CI 0.004-0.017, p = 0.002). Similar results were identified for rs2248374.

In Mendelian randomisation analyses, increasing transcription or protein levels of *ERAP2* were strongly associated with protection from respiratory infection, with opposing effects identified on Crohn’s disease and type 1 diabetes. Increased expression of *ERAP2* was associated with reduced parental longevity.

**Conclusions:** Variation at *ERAP2* is associated with severe respiratory infection in modern societies, with an opposing association with Crohn’s disease and type 1 diabetes. These data support the hypothesis that changes in allele frequencies in *ERAP2* observed at the time of the Black Death reflect protection from infection, and suggest ongoing balancing selection at this locus driven by autoimmune and infectious disease
