## Supplementary Tables for "Variation in *ERAP2* has opposing effects on severe respiratory infection and autoimmune disease"

### Sheet: ST1
ST2: GWAS Associations at rs2248374 (Odds ratios, lower and upper 95% confidence intervals, p values, and effect allle frequency). Results extracted from original analyses.
outcome	OR	lower	upper	pval	effect allele frequency
Respiratory Infection (OR reported)
Pneumonia (critical care)	1.055	0.999	1.115	0.053	0.501
Pneumonia	1.021	1.002	1.041	0.034	0.499
Pneumonia (death in critical care)	1.073	0.949	1.213	0.261	0.501
Pneumonia (death)	1.037	0.986	1.091	0.155	0.499
Pneumonia (FinnGen)	1.012	0.997	1.027	0.106	0.527
Severe COVID (GenoMICC)	1.03	1.006	1.056	0.017	NA
Hospitalised COVID (GenoMICC)	1.018	1.001	1.036	0.04	NA
Sepsis (OR reported)
Sepsis (death in critical care)	0.983	0.843	1.147	0.829	0.501
Sepsis (critical care)	0.991	0.918	1.07	0.816	0.501
Sepsis	0.991	0.965	1.018	0.526	0.499
Sepsis (FinnGen)	1.03	1.002	1.06	0.039	0.528
Sepsis (death)	1.001	0.937	1.068	0.986	0.499
Autoimmune disease (OR reported)
Asthma	1.001	1	1.003	0.06	0.497
Type 1 Diabetes	0.954	0.911	0.999	0.043	0.501
Rheumatoid Arthritis	0.98	0.954	1.008	0.16	NA
Crohn's disease	0.878	0.839	0.918	0	0.512
Age at death (beta reported)
Age at death (father)	0.002	−0.003	0.007	0.38	0.502
Age at death (mother)	0.006	0.001	0.012	0.027	0.504
Age at death (both)	0.01	0.004	0.017	0.001	0.504

### Sheet: ST2
ST2: Included SNPs in the MR analysis
exposure	SNP	effect_allele.exposure	other_allele.exposure	beta.exposure	eaf.exposure	pos.exposure	pval.exposure	se.exposure	id.exposure	samplesize.exposure	chr.exposure	mr_keep.exposure	pval_origin.exposure	data_source.exposure
cisPQTL	rs1000083	C	T	-0.3064	0.10473	97197765	1.276e-143	0.012008	cisPQTL	NA	NA	NA	NA	NA
cisPQTL	rs10040703	G	A	0.3735	0.02745	97202057	1.582e-61	0.022567	cisPQTL	NA	NA	NA	NA	NA
cisPQTL	rs10045403	G	A	0.3366	0.29345	96812030	0	0.004445	cisPQTL	NA	NA	NA	NA	NA
cisPQTL	rs10055532	G	A	-0.213	0.3247	97191970	3.84e-165	0.007777	cisPQTL	NA	NA	NA	NA	NA
cisPQTL	rs10515255	G	A	-0.4991	0.12728	97185871	0	0.006057	cisPQTL	NA	NA	NA	NA	NA
cisPQTL	rs111370908	T	C	0.3393	0.0837	97145221	2.581e-147	0.013127	cisPQTL	NA	NA	NA	NA	NA
cisPQTL	rs112491801	A	G	-0.3635	0.02904	96719698	8.112e-61	0.022095	cisPQTL	NA	NA	NA	NA	NA
cisPQTL	rs113350557	A	T	0.4905	0.01133	96913547	6.518e-47	0.0341	cisPQTL	NA	NA	NA	NA	NA
cisPQTL	rs113435652	G	A	-0.8849	0.00853	96817106	3.001e-118	0.038276	cisPQTL	NA	NA	NA	NA	NA
cisPQTL	rs113812196	GAAAAAAAAAA	GAAAAAAAAAG	0.606	0.02029	96697175	2.708e-121	0.025876	cisPQTL	NA	NA	NA	NA	NA
cisPQTL	rs114055671	T	C	0.6891	0.00592	96871573	4.207e-41	0.051322	cisPQTL	NA	NA	NA	NA	NA
cisPQTL	rs114279666	C	G	0.4103	0.01567	97192190	3.335e-44	0.029421	cisPQTL	NA	NA	NA	NA	NA
cisPQTL	rs114565400	A	G	-0.1494	0.03104	97164026	3.939e-12	0.021529	cisPQTL	NA	NA	NA	NA	NA
cisPQTL	rs114928905	A	G	0.6259	0.05702	96900440	0	0.008661	cisPQTL	NA	NA	NA	NA	NA
cisPQTL	rs115059230	G	A	-0.7431	0.04978	97142297	0	0.009187	cisPQTL	NA	NA	NA	NA	NA
cisPQTL	rs116219711	T	C	-0.2391	0.01986	97169279	4.822e-20	0.02608	cisPQTL	NA	NA	NA	NA	NA
cisPQTL	rs12516308	G	A	-0.3991	0.10906	97022616	7.777e-252	0.011774	cisPQTL	NA	NA	NA	NA	NA
cisPQTL	rs12520537	G	A	-0.4844	0.15229	96828202	0	0.005631	cisPQTL	NA	NA	NA	NA	NA
cisPQTL	rs138595016	G	T	-0.3501	0.01463	96990693	1.449e-29	0.031006	cisPQTL	NA	NA	NA	NA	NA
cisPQTL	rs142227741	A	G	-0.5147	0.00305	96798092	3.297e-14	0.067848	cisPQTL	NA	NA	NA	NA	NA
cisPQTL	rs144865827	T	G	0.5945	0.00953	96870713	8.598e-50	0.040072	cisPQTL	NA	NA	NA	NA	NA
cisPQTL	rs147209075	C	T	-0.3844	0.02555	97020862	3.17e-63	0.022902	cisPQTL	NA	NA	NA	NA	NA
cisPQTL	rs147642325	A	C	-0.1973	0.0194	97178521	8.065e-14	0.026415	cisPQTL	NA	NA	NA	NA	NA
cisPQTL	rs149422872	T	C	-0.2215	0.02161	97147541	5.746e-19	0.024896	cisPQTL	NA	NA	NA	NA	NA
cisPQTL	rs149529579	T	A	0.5412	0.04418	97084880	7.152e-212	0.017422	cisPQTL	NA	NA	NA	NA	NA
cisPQTL	rs150043104	T	C	0.6771	0.02065	96992572	1.471e-152	0.025735	cisPQTL	NA	NA	NA	NA	NA
cisPQTL	rs150692158	A	G	-0.7855	0.01071	96646882	1.656e-106	0.035834	cisPQTL	NA	NA	NA	NA	NA
cisPQTL	rs150725010	T	C	-0.4138	0.01189	97001683	6.804e-34	0.034097	cisPQTL	NA	NA	NA	NA	NA
cisPQTL	rs150911112	A	T	-0.327	0.01914	96676380	5.585e-32	0.027783	cisPQTL	NA	NA	NA	NA	NA
cisPQTL	rs155046	G	A	0.3169	0.29706	96629119	0	0.004403	cisPQTL	NA	NA	NA	NA	NA
cisPQTL	rs160632	T	C	0.0586	0.37257	97167819	1.199e-14	0.007594	cisPQTL	NA	NA	NA	NA	NA
cisPQTL	rs17531394	G	C	0.6034	0.01991	97033153	2.942e-116	0.026326	cisPQTL	NA	NA	NA	NA	NA
cisPQTL	rs182303438	A	T	0.6181	0.00897	96831854	4.005e-61	0.037473	cisPQTL	NA	NA	NA	NA	NA
cisPQTL	rs183784	G	T	-0.2129	0.19441	96613164	5.972e-117	0.009261	cisPQTL	NA	NA	NA	NA	NA
cisPQTL	rs191240619	T	G	-1.3843	0.04594	96989239	0	0.009173	cisPQTL	NA	NA	NA	NA	NA
cisPQTL	rs2112179	A	G	-0.3642	0.08366	97124862	8.726e-170	0.013113	cisPQTL	NA	NA	NA	NA	NA
cisPQTL	rs2350698	T	C	0.1281	0.28404	97141617	4.294e-55	0.008194	cisPQTL	NA	NA	NA	NA	NA
cisPQTL	rs2544776	C	T	0.3253	0.25408	97074359	0	0.004686	cisPQTL	NA	NA	NA	NA	NA
cisPQTL	rs2548223	A	G	0.5183	0.02604	96936302	5.041e-112	0.023044	cisPQTL	NA	NA	NA	NA	NA
cisPQTL	rs2927610	T	A	-0.8962	0.46089	96865067	0	0.003569	cisPQTL	NA	NA	NA	NA	NA
cisPQTL	rs31020	TATAG	TAGAG	-0.2941	0.28082	97077941	6.976e-285	0.008154	cisPQTL	NA	NA	NA	NA	NA
cisPQTL	rs316199	A	G	0.1303	0.17974	97147805	6.643e-43	0.00949	cisPQTL	NA	NA	NA	NA	NA
cisPQTL	rs35015183	G	A	-0.2904	0.44879	96695582	0	0.00405	cisPQTL	NA	NA	NA	NA	NA
cisPQTL	rs3816555	T	A	0.5389	0.0812	96747638	0	0.007524	cisPQTL	NA	NA	NA	NA	NA
cisPQTL	rs3822683	G	A	-0.3489	0.20598	96745179	0	0.005016	cisPQTL	NA	NA	NA	NA	NA
cisPQTL	rs3853203	G	A	0.0709	0.48941	96626348	5.598e-22	0.007357	cisPQTL	NA	NA	NA	NA	NA
cisPQTL	rs55731125	A	G	-0.6677	0.07525	96641076	0	0.007547	cisPQTL	NA	NA	NA	NA	NA
cisPQTL	rs55751508	T	C	-0.2629	0.09555	96597878	1.903e-97	0.012549	cisPQTL	NA	NA	NA	NA	NA
cisPQTL	rs56410653	T	C	-0.2703	0.04817	97162162	4.274e-59	0.016675	cisPQTL	NA	NA	NA	NA	NA
cisPQTL	rs62364684	T	A	-0.1432	0.07625	96617668	1.454e-24	0.013998	cisPQTL	NA	NA	NA	NA	NA
cisPQTL	rs62377085	A	G	-0.3496	0.01356	97034076	6.905e-29	0.031345	cisPQTL	NA	NA	NA	NA	NA
cisPQTL	rs6556949	T	C	-0.2109	0.29436	97146631	1.56e-153	0.00799	cisPQTL	NA	NA	NA	NA	NA
cisPQTL	rs6859790	A	G	-0.1076	0.0654	96607761	4.184e-13	0.014842	cisPQTL	NA	NA	NA	NA	NA
cisPQTL	rs6872277	C	T	0.2842	0.02574	96617527	1.587e-35	0.022846	cisPQTL	NA	NA	NA	NA	NA
cisPQTL	rs6883732	G	T	-0.1692	0.03453	96619600	1.831e-16	0.020552	cisPQTL	NA	NA	NA	NA	NA
cisPQTL	rs72656693	GCA	ACA	0.1622	0.04495	96590683	3.622e-20	0.017633	cisPQTL	NA	NA	NA	NA	NA
cisPQTL	rs72772090	C	G	-0.3625	0.17999	96700607	0	0.005258	cisPQTL	NA	NA	NA	NA	NA
cisPQTL	rs73774308	C	T	0.1373	0.04827	96578349	5.76e-15	0.017582	cisPQTL	NA	NA	NA	NA	NA
cisPQTL	rs74555722	T	C	0.5796	0.01863	96994182	1.34e-100	0.027221	cisPQTL	NA	NA	NA	NA	NA
cisPQTL	rs75051533	A	G	0.2195	0.0474	96595784	2.872e-37	0.017207	cisPQTL	NA	NA	NA	NA	NA
cisPQTL	rs76103479	A	G	-0.9134	0.04195	96584663	0	0.009981	cisPQTL	NA	NA	NA	NA	NA
cisPQTL	rs76107884	T	C	0.106	0.10459	96617510	1.663e-18	0.012076	cisPQTL	NA	NA	NA	NA	NA
cisPQTL	rs76241969	A	G	-0.4185	0.10104	96887848	4.782e-271	0.011898	cisPQTL	NA	NA	NA	NA	NA
cisPQTL	rs76824400	T	C	-0.2815	0.03992	96599319	7.023e-51	0.018763	cisPQTL	NA	NA	NA	NA	NA
cisPQTL	rs76849192	G	C	-0.2679	0.07777	97183223	2.334e-86	0.013602	cisPQTL	NA	NA	NA	NA	NA
cisPQTL	rs7708703	G	A	-0.312	0.0361	96617556	7.742e-57	0.019638	cisPQTL	NA	NA	NA	NA	NA
cisPQTL	rs7718594	C	T	-0.2031	0.31988	96588848	2.409e-149	0.007803	cisPQTL	NA	NA	NA	NA	NA
cisPQTL	rs77455142	T	C	-0.7409	0.04922	96863268	0	0.009249	cisPQTL	NA	NA	NA	NA	NA
cisPQTL	rs77662164	C	T	-0.1754	0.09656	96617906	3.471e-45	0.012434	cisPQTL	NA	NA	NA	NA	NA
cisPQTL	rs78861614	G	A	-0.3458	0.01639	96961355	2.5e-32	0.029212	cisPQTL	NA	NA	NA	NA	NA
cisPQTL	rs79347515	G	A	0.4194	0.00971	96914041	1.022e-27	0.038439	cisPQTL	NA	NA	NA	NA	NA
cisPQTL	rs79859092	C	T	-0.4641	0.02894	96814807	4.685e-102	0.021638	cisPQTL	NA	NA	NA	NA	NA
cisPQTL	rs80088786	G	A	-0.2961	0.00834	96781150	5.917e-13	0.041111	cisPQTL	NA	NA	NA	NA	NA
cisPQTL	rs80159277	T	G	0.6869	0.01026	96882318	3.44e-76	0.037185	cisPQTL	NA	NA	NA	NA	NA
cisPQTL	rs888713	A	T	0.5738	0.05602	96639288	3.609e-282	0.015985	cisPQTL	NA	NA	NA	NA	NA
cisPQTL	rs114507131	T	C	0.4918	0.05199	97148825	4.017e-194	0.016547	cisPQTL	NA	NA	NA	NA	NA
cisPQTL	rs143364924	C	T	-0.3837	0.0355	96898565	9.954e-83	0.019914	cisPQTL	NA	NA	NA	NA	NA
cisPQTL	rs181832910	A	G	-0.4286	0.00492	96912148	3.513e-17	0.050854	cisPQTL	NA	NA	NA	NA	NA
cisPQTL	rs76690105	T	A	0.4394	0.03763	97100922	1.963e-110	0.019679	cisPQTL	NA	NA	NA	NA	NA
cisPQTL	rs9791137	A	G	0.0856	0.25358	96631658	2.582e-26	0.008065	cisPQTL	NA	NA	NA	NA	NA
ERAP2_R2_0.01 Blood EQTL	rs10075528	T	C	0.791289	0.0613209	96145022	1e-200	0.0238966	ERAP2_0.01	24715	5	TRUE	reported	igd
ERAP2_R2_0.01 Blood EQTL	rs10515255	G	A	-0.258807	0.134187	96521575	1.84842e-50	0.0173249	ERAP2_0.01	26125	5	TRUE	reported	igd
ERAP2_R2_0.01 Blood EQTL	rs111399495	A	G	-0.435735	0.0205126	96070801	2.06538e-25	0.0418284	ERAP2_0.01	11977	5	TRUE	reported	igd
ERAP2_R2_0.01 Blood EQTL	rs112920687	C	T	-0.616369	0.0149093	96368760	1.61324e-36	0.048836	ERAP2_0.01	14850	5	TRUE	reported	igd
ERAP2_R2_0.01 Blood EQTL	rs115559931	T	C	-0.613487	0.0330541	96449419	1.17598e-77	0.0328884	ERAP2_0.01	23951	5	TRUE	reported	igd
ERAP2_R2_0.01 Blood EQTL	rs13164113	G	A	0.944617	0.0127444	96238882	1.74824e-72	0.0524612	ERAP2_0.01	17144	5	TRUE	reported	igd
ERAP2_R2_0.01 Blood EQTL	rs144683789	G	A	-0.619703	0.0169577	96265888	1.03467e-41	0.0458012	ERAP2_0.01	14791	5	TRUE	reported	igd
ERAP2_R2_0.01 Blood EQTL	rs144865827	T	G	0.591946	0.0132892	96206416	2.5906e-30	0.0517363	ERAP2_0.01	9519	5	TRUE	reported	igd
ERAP2_R2_0.01 Blood EQTL	rs151823	C	A	0.613069	0.911158	96159992	1e-200	0.0202724	ERAP2_0.01	26569	5	TRUE	reported	igd
ERAP2_R2_0.01 Blood EQTL	rs155046	G	A	0.427629	0.290466	95964823	1e-200	0.0126065	ERAP2_0.01	26569	5	TRUE	reported	igd
ERAP2_R2_0.01 Blood EQTL	rs17446823	T	C	0.531434	0.0272548	96359966	1.37531e-48	0.0362783	ERAP2_0.01	8127	5	TRUE	reported	igd
ERAP2_R2_0.01 Blood EQTL	rs185601392	T	C	-0.771102	0.0291362	96271804	7.24436e-109	0.0347872	ERAP2_0.01	23865	5	TRUE	reported	igd
ERAP2_R2_0.01 Blood EQTL	rs185972411	T	C	0.908262	0.0298246	96191946	6.60693e-156	0.0341436	ERAP2_0.01	23682	5	TRUE	reported	igd
ERAP2_R2_0.01 Blood EQTL	rs188219168	G	A	-0.793134	0.0420859	96361533	4.94311e-166	0.0288808	ERAP2_0.01	23115	5	TRUE	reported	igd
ERAP2_R2_0.01 Blood EQTL	rs191240619	T	G	-0.767988	0.0228814	96324943	3.82913e-85	0.0392758	ERAP2_0.01	23254	5	TRUE	reported	igd
ERAP2_R2_0.01 Blood EQTL	rs2303211	T	C	0.825838	0.0338654	96238939	2.07014e-145	0.0321613	ERAP2_0.01	19818	5	TRUE	reported	igd
ERAP2_R2_0.01 Blood EQTL	rs27311	C	A	-0.135619	0.123887	96505108	5.38642e-14	0.0180295	ERAP2_0.01	26569	5	TRUE	reported	igd
ERAP2_R2_0.01 Blood EQTL	rs57298362	A	G	-0.443865	0.0567886	96192864	3.74369e-68	0.0254435	ERAP2_0.01	26453	5	TRUE	reported	igd
ERAP2_R2_0.01 Blood EQTL	rs61745685	T	C	-0.660622	0.0880388	96117555	1e-200	0.0202555	ERAP2_0.01	26454	5	TRUE	reported	igd
ERAP2_R2_0.01 Blood EQTL	rs72775860	T	C	-0.799797	0.0501911	96266001	1e-200	0.0264149	ERAP2_0.01	26120	5	TRUE	reported	igd
ERAP2_R2_0.01 Blood EQTL	rs72775862	G	A	-0.369885	0.0223518	96290055	3.12464e-20	0.0401416	ERAP2_0.01	5145	5	TRUE	reported	igd
ERAP2_R2_0.01 Blood EQTL	rs74555722	T	C	0.798524	0.0146745	96329886	1.28617e-59	0.0490379	ERAP2_0.01	14515	5	TRUE	reported	igd
ERAP2_R2_0.01 Blood EQTL	rs76241969	A	G	-0.80121	0.101499	96223552	1e-200	0.0185189	ERAP2_0.01	26453	5	TRUE	reported	igd
ERAP2_R2_0.01 Blood EQTL	rs114507131	T	C	0.363637	0.0286829	96484529	1.37057e-24	0.035526	ERAP2_0.01	22517	5	TRUE	reported	igd
ERAP2_R2_0.01 Blood EQTL	rs181747566	T	G	0.560414	0.0344755	96439465	1.61176e-67	0.032279	ERAP2_0.01	16537	5	TRUE	reported	igd
ERAP2_R2_0.1 Blood EQTL	rs10075528	T	C	0.791289	0.0613209	96145022	1e-200	0.0238966	ERAP2_0.1	24715	5	TRUE	reported	igd
ERAP2_R2_0.1 Blood EQTL	rs10515255	G	A	-0.258807	0.134187	96521575	1.84842e-50	0.0173249	ERAP2_0.1	26125	5	TRUE	reported	igd
ERAP2_R2_0.1 Blood EQTL	rs111424877	T	C	-0.634607	0.0206954	96450370	7.07946e-53	0.0414643	ERAP2_0.1	22622	5	TRUE	reported	igd
ERAP2_R2_0.1 Blood EQTL	rs111775976	G	T	0.884199	0.0207445	96196984	1.04713e-102	0.04109	ERAP2_0.1	21572	5	TRUE	reported	igd
ERAP2_R2_0.1 Blood EQTL	rs111951438	C	A	-0.180094	0.105066	95942816	1.3125e-20	0.0193504	ERAP2_0.1	25049	5	TRUE	reported	igd
ERAP2_R2_0.1 Blood EQTL	rs112331898	A	G	0.904002	0.0407487	96164796	1e-200	0.0291263	ERAP2_0.1	26059	5	TRUE	reported	igd
ERAP2_R2_0.1 Blood EQTL	rs112453659	T	C	-0.391675	0.0156994	96170838	2.39994e-16	0.0477647	ERAP2_0.1	5629	5	TRUE	reported	igd
ERAP2_R2_0.1 Blood EQTL	rs112920687	C	T	-0.616369	0.0149093	96368760	1.61324e-36	0.048836	ERAP2_0.1	14850	5	TRUE	reported	igd
ERAP2_R2_0.1 Blood EQTL	rs114055671	T	C	0.511267	0.0137606	96207276	9.88325e-24	0.0509083	ERAP2_0.1	5374	5	TRUE	reported	igd
ERAP2_R2_0.1 Blood EQTL	rs114473193	A	G	-0.518849	0.0130954	96024039	2.64667e-23	0.0521713	ERAP2_0.1	17218	5	TRUE	reported	igd
ERAP2_R2_0.1 Blood EQTL	rs114632540	T	C	-0.559422	0.0279416	96004344	4.99689e-55	0.0358055	ERAP2_0.1	22686	5	TRUE	reported	igd
ERAP2_R2_0.1 Blood EQTL	rs114928905	A	G	1.12244	0.0564243	96236144	1e-200	0.0240018	ERAP2_0.1	23558	5	TRUE	reported	igd
ERAP2_R2_0.1 Blood EQTL	rs115059230	G	A	-0.325002	0.0334413	96478001	6.7733e-23	0.0329914	ERAP2_0.1	13237	5	TRUE	reported	igd
ERAP2_R2_0.1 Blood EQTL	rs115214645	T	C	-0.627336	0.0207081	96422952	1.00531e-51	0.0414595	ERAP2_0.1	24459	5	TRUE	reported	igd
ERAP2_R2_0.1 Blood EQTL	rs115997545	T	C	-0.618784	0.0144411	96211113	1.0693e-35	0.0496162	ERAP2_0.1	10901	5	TRUE	reported	igd
ERAP2_R2_0.1 Blood EQTL	rs116683283	A	G	-0.432537	0.0157561	96400382	1.12021e-19	0.0476546	ERAP2_0.1	5799	5	TRUE	reported	igd
ERAP2_R2_0.1 Blood EQTL	rs11749186	C	T	0.439988	0.201255	96411443	1e-200	0.0143752	ERAP2_0.1	26563	5	TRUE	reported	igd
ERAP2_R2_0.1 Blood EQTL	rs1230362	A	G	-0.659965	0.288114	96214240	1e-200	0.0119101	ERAP2_0.1	26453	5	TRUE	reported	igd
ERAP2_R2_0.1 Blood EQTL	rs12655342	G	T	-0.522029	0.156742	96229542	1e-200	0.0157702	ERAP2_0.1	26561	5	TRUE	reported	igd
ERAP2_R2_0.1 Blood EQTL	rs139535053	G	A	-0.757288	0.0146731	96370834	1.06439e-53	0.0490866	ERAP2_0.1	17924	5	TRUE	reported	igd
ERAP2_R2_0.1 Blood EQTL	rs144683789	G	A	-0.619703	0.0169577	96265888	1.03467e-41	0.0458012	ERAP2_0.1	14791	5	TRUE	reported	igd
ERAP2_R2_0.1 Blood EQTL	rs144865827	T	G	0.591946	0.0132892	96206416	2.5906e-30	0.0517363	ERAP2_0.1	9519	5	TRUE	reported	igd
ERAP2_R2_0.1 Blood EQTL	rs145825934	A	C	0.792281	0.016383	96224328	2.40658e-65	0.0464085	ERAP2_0.1	17173	5	TRUE	reported	igd
ERAP2_R2_0.1 Blood EQTL	rs147209075	C	T	-0.901245	0.0191367	96356566	1.50557e-98	0.0427742	ERAP2_0.1	24534	5	TRUE	reported	igd
ERAP2_R2_0.1 Blood EQTL	rs147704070	G	A	-0.705853	0.0153921	96312530	5.44628e-49	0.04798	ERAP2_0.1	16502	5	TRUE	reported	igd
ERAP2_R2_0.1 Blood EQTL	rs149481	C	A	0.580409	0.297437	96114346	1e-200	0.0120685	ERAP2_0.1	26569	5	TRUE	reported	igd
ERAP2_R2_0.1 Blood EQTL	rs149678266	T	C	0.405075	0.0136654	96251002	2.39442e-15	0.0511516	ERAP2_0.1	3293	5	TRUE	reported	igd
ERAP2_R2_0.1 Blood EQTL	rs150725010	T	C	-0.873727	0.0189218	96337387	1.53815e-91	0.0430594	ERAP2_0.1	21496	5	TRUE	reported	igd
ERAP2_R2_0.1 Blood EQTL	rs155046	G	A	0.427629	0.290466	95964823	1e-200	0.0126065	ERAP2_0.1	26569	5	TRUE	reported	igd
ERAP2_R2_0.1 Blood EQTL	rs17086426	T	C	-0.192039	0.195889	95969820	5.75838e-38	0.0149088	ERAP2_0.1	26452	5	TRUE	reported	igd
ERAP2_R2_0.1 Blood EQTL	rs17087082	T	G	-0.762124	0.0745857	96199288	1e-200	0.021727	ERAP2_0.1	26453	5	TRUE	reported	igd
ERAP2_R2_0.1 Blood EQTL	rs17402704	C	T	-0.617609	0.12424	96109205	1e-200	0.0172784	ERAP2_0.1	26453	5	TRUE	reported	igd
ERAP2_R2_0.1 Blood EQTL	rs17446823	T	C	0.531434	0.0272548	96359966	1.37531e-48	0.0362783	ERAP2_0.1	8127	5	TRUE	reported	igd
ERAP2_R2_0.1 Blood EQTL	rs185601392	T	C	-0.771102	0.0291362	96271804	7.24436e-109	0.0347872	ERAP2_0.1	23865	5	TRUE	reported	igd
ERAP2_R2_0.1 Blood EQTL	rs185972411	T	C	0.908262	0.0298246	96191946	6.60693e-156	0.0341436	ERAP2_0.1	23682	5	TRUE	reported	igd
ERAP2_R2_0.1 Blood EQTL	rs1862592	C	T	-0.343904	0.976484	96534746	1.63757e-18	0.0391695	ERAP2_0.1	26240	5	TRUE	reported	igd
ERAP2_R2_0.1 Blood EQTL	rs2112179	A	G	-0.61521	0.0814435	96460566	2.8119e-186	0.0211351	ERAP2_0.1	25094	5	TRUE	reported	igd
ERAP2_R2_0.1 Blood EQTL	rs2548223	A	G	1.0447	0.0167763	96272006	1.15878e-116	0.0454997	ERAP2_0.1	22164	5	TRUE	reported	igd
ERAP2_R2_0.1 Blood EQTL	rs2548417	T	A	-0.168699	0.322161	96534619	1.57834e-40	0.0126569	ERAP2_0.1	26453	5	TRUE	reported	igd
ERAP2_R2_0.1 Blood EQTL	rs2611720	G	A	-0.151313	0.115488	95955201	3.79927e-16	0.0185783	ERAP2_0.1	26123	5	TRUE	reported	igd
ERAP2_R2_0.1 Blood EQTL	rs26507	T	C	0.428633	0.750855	96080468	1e-200	0.0132793	ERAP2_0.1	26569	5	TRUE	reported	igd
ERAP2_R2_0.1 Blood EQTL	rs27297	A	G	-0.424186	0.0116507	96362601	1.80219e-14	0.0553492	ERAP2_0.1	4592	5	TRUE	reported	igd
ERAP2_R2_0.1 Blood EQTL	rs28094	T	C	0.435512	0.978394	96052510	1.23566e-26	0.0407714	ERAP2_0.1	25208	5	TRUE	reported	igd
ERAP2_R2_0.1 Blood EQTL	rs3853204	T	C	0.267113	0.459603	95961773	8.37529e-115	0.011729	ERAP2_0.1	26484	5	TRUE	reported	igd
ERAP2_R2_0.1 Blood EQTL	rs4620041	A	G	-0.344277	0.0662004	95958790	1.43021e-47	0.0237619	ERAP2_0.1	26123	5	TRUE	reported	igd
ERAP2_R2_0.1 Blood EQTL	rs4869148	G	A	0.357079	0.543782	96003279	1e-200	0.0115652	ERAP2_0.1	26569	5	TRUE	reported	igd
ERAP2_R2_0.1 Blood EQTL	rs4869299	A	G	-0.138638	0.739331	95953321	1.02589e-24	0.0135072	ERAP2_0.1	24353	5	TRUE	reported	igd
ERAP2_R2_0.1 Blood EQTL	rs4869305	A	G	0.487088	0.0229564	95992367	6.8786e-35	0.0395287	ERAP2_0.1	25552	5	TRUE	reported	igd
ERAP2_R2_0.1 Blood EQTL	rs4869315	A	G	-0.988088	0.421324	96229272	1e-200	0.00872478	ERAP2_0.1	26569	5	TRUE	reported	igd
ERAP2_R2_0.1 Blood EQTL	rs55751508	T	C	-0.333742	0.103841	95933582	5.99653e-67	0.0193072	ERAP2_0.1	26125	5	TRUE	reported	igd
ERAP2_R2_0.1 Blood EQTL	rs56261624	A	C	0.485053	0.0373642	96482143	8.70162e-55	0.0311157	ERAP2_0.1	21411	5	TRUE	reported	igd
ERAP2_R2_0.1 Blood EQTL	rs61745685	T	C	-0.660622	0.0880388	96117555	1e-200	0.0202555	ERAP2_0.1	26454	5	TRUE	reported	igd
ERAP2_R2_0.1 Blood EQTL	rs6556949	T	C	-0.122524	0.29043	96482335	6.95665e-21	0.0130701	ERAP2_0.1	15394	5	TRUE	reported	igd
ERAP2_R2_0.1 Blood EQTL	rs72656693	G	A	0.579764	0.0351358	95926387	1.44777e-73	0.0319544	ERAP2_0.1	23298	5	TRUE	reported	igd
ERAP2_R2_0.1 Blood EQTL	rs72775862	G	A	-0.369885	0.0223518	96290055	3.12464e-20	0.0401416	ERAP2_0.1	5145	5	TRUE	reported	igd
ERAP2_R2_0.1 Blood EQTL	rs73779404	A	G	-0.735201	0.0367917	96372702	2.67301e-124	0.0310047	ERAP2_0.1	24721	5	TRUE	reported	igd
ERAP2_R2_0.1 Blood EQTL	rs74555722	T	C	0.798524	0.0146745	96329886	1.28617e-59	0.0490379	ERAP2_0.1	14515	5	TRUE	reported	igd
ERAP2_R2_0.1 Blood EQTL	rs75051533	A	G	0.291028	0.0413882	95931488	1.47605e-22	0.0297797	ERAP2_0.1	23195	5	TRUE	reported	igd
ERAP2_R2_0.1 Blood EQTL	rs76824400	T	C	-0.357586	0.0239518	95935023	3.14196e-20	0.0388094	ERAP2_0.1	22547	5	TRUE	reported	igd
ERAP2_R2_0.1 Blood EQTL	rs76849192	G	C	-0.176128	0.0652714	96518927	2.41435e-13	0.0240501	ERAP2_0.1	26120	5	TRUE	reported	igd
ERAP2_R2_0.1 Blood EQTL	rs77416136	T	C	-0.213764	0.0593553	96488004	1.7636e-17	0.0251241	ERAP2_0.1	26453	5	TRUE	reported	igd
ERAP2_R2_0.1 Blood EQTL	rs77868754	C	T	-0.348385	0.0167891	95911875	4.854e-14	0.0462312	ERAP2_0.1	18335	5	TRUE	reported	igd
ERAP2_R2_0.1 Blood EQTL	rs77942033	A	C	0.863192	0.0237806	96322950	5.17607e-112	0.0383808	ERAP2_0.1	19703	5	TRUE	reported	igd
ERAP2_R2_0.1 Blood EQTL	rs80159277	T	G	0.978977	0.019338	96218022	8.33681e-118	0.0424266	ERAP2_0.1	18964	5	TRUE	reported	igd
ERAP2_R2_0.1 Blood EQTL	rs146832459	T	C	-0.522663	0.0281833	95968104	1.48457e-48	0.035693	ERAP2_0.1	19209	5	TRUE	reported	igd
ERAP2_R2_0.1 Blood EQTL	rs150055899	C	A	-0.546989	0.0128533	96202741	2.70209e-25	0.0526371	ERAP2_0.1	12875	5	TRUE	reported	igd
ERAP2_R2_0.1 Blood EQTL	rs74999885	T	G	-0.337502	0.0581831	96193911	1.06096e-40	0.0252659	ERAP2_0.1	22372	5	TRUE	reported	igd
ERAP2_R2_0.1 Blood EQTL	rs181747566	T	G	0.560414	0.0344755	96439465	1.61176e-67	0.032279	ERAP2_0.1	16537	5	TRUE	reported	igd
lung eQTL	rs11746232	G	A	-0.57	NA	NA	3.9e-08	0.103725	NKgXl6	NA	NA	NA	NA	NA
lung eQTL	rs2927608	A	G	1.2	NA	NA	1.1e-211	0.0386459	NKgXl6	NA	NA	NA	NA	NA
lung eQTL	rs31019	C	T	0.39	NA	NA	1.8e-10	0.0611525	NKgXl6	NA	NA	NA	NA	NA
lung eQTL	rs62377802	T	C	-0.65	NA	NA	4.5e-11	0.0986851	NKgXl6	NA	NA	NA	NA	NA
lung eQTL	rs76241969	A	G	-0.67	NA	NA	1.5e-12	0.0947065	NKgXl6	NA	NA	NA	NA	NA
lung eQTL	rs27969	T	C	0.5	NA	NA	1.1e-13	0.0673101	NKgXl6	NA	NA	NA	NA	NA

### Sheet: ST3
ST3: Whole blood eQTL inverse variance weighted MR results. Individual SNP's meta-analysed by inverse variance weighting.
Outcome	OR/beta	lower	upper	pval
Respiratory Infection
Hospitalised COVID (GenoMICC)	0.989	0.98	0.997073	0.00831615
Pneumonia	0.985	0.976	0.994751	0.00240371
Pneumonia (death in critical care)	0.916	0.867	0.968482	0.00197587
Pneumonia (critical care)	0.963	0.936	0.990525	0.00873043
Pneumonia (death)	0.944	0.922	0.965455	6.19901e-07
Pneumonia (FinnGen)	0.985	0.978	0.991699	1.31297e-05
Severe COVID (GenoMICC)	0.985	0.973	0.996797	0.0132632
Sepsis
Sepsis	1.003	0.99	1.01618	0.636962
Sepsis (death in critical care)	0.987	0.914	1.06472	0.7272
Sepsis (critical care)	0.994	0.957	1.03268	0.76134
Sepsis (death)	0.995	0.965	1.02543	0.725897
Sepsis (FinnGen)	0.996	0.981	1.01117	0.606701
Autoimmune disease
Type 1 Diabetes	1.055	1.03	1.08161	1.71444e-05
Rheumatoid Arthritis	0.994	0.983	1.00537	0.296907
Asthma	0.998	0.992	1.00361	0.446541
Crohn's disease	1.092	1.069	1.11524	2.01084e-16
Age at death (beta reported)
Age at death (both)	−0.007	−0.011	-0.00368074	4.59237e-05
Age at death (father)	−0.004	−0.006	-0.00096931	0.00679704
Age at death (mother)	−0.003	−0.006	-0.000189248	0.0373944

### Sheet: ST4
ST4: Lung tissue specific eQTL inverse variance weighted MR results. Individual SNP's meta-analysed by inverse-variance weighting.
name_formal	OR	lower	upper	pval
Respiratory Infection
Hospitalised COVID (GenoMICC)	0.986	0.974	0.99765	0.019218
Pneumonia	0.981	0.968	0.994312	0.0051141
Pneumonia (death in critical care)	0.882	0.812	0.959035	0.00325467
Pneumonia (critical care)	0.93	0.89	0.972803	0.00153651
Pneumonia (death)	0.948	0.916	0.981217	0.00233821
Pneumonia (FinnGen)	0.988	0.978	0.997334	0.0126771
Severe COVID (GenoMICC)	0.976	0.959	0.992601	0.0050854
Sepsis
Sepsis	1.006	0.987	1.02407	0.550644
Sepsis (death in critical care)	0.99	0.892	1.09957	0.852564
Sepsis (critical care)	1.001	0.95	1.0552	0.959495
Sepsis (death)	0.996	0.952	1.04274	0.875757
Sepsis (FinnGen)	0.983	0.965	1.00227	0.0840219
Autoimmune disease
Type 1 Diabetes	1.054	1.011	1.09915	0.0134618
Rheumatoid Arthritis	0.998	0.978	1.01805	0.841471
Asthma	0.998	0.988	1.00752	0.657915
Crohn's disease	1.117	1.083	1.15321	6.26323e-12
Parental longevity
Age at death (both)	−0.009	−0.015	-0.00371982	0.00104679
Age at death (father)	−0.003	−0.007	0.000599408	0.100584
Age at death (mother)	−0.003	−0.007	0.00111818	0.151937

### Sheet: ST5
ST5: pQTL inverse variance weighted MR results for ERAP2. Individual SNP's meta-analysed by inverse-variance weighting.
name	OR	lower	upper	pval
Respiratory infection
Hospitalised COVID (GenoMICC)	0.996	0.983	1.00991	0.579189
Pneumonia	0.979	0.967	0.991687	0.00113982
Pneumonia (death in critical care)	0.866	0.801	0.935185	0.000249707
Pneumonia (critical care)	0.958	0.919	0.997731	0.0385444
Pneumonia (death)	0.939	0.91	0.969174	9.85761e-05
Pneumonia (FinnGen)	0.986	0.976	0.995662	0.00503144
Severe COVID (GenoMICC)	1.005	0.986	1.02498	0.602659
Sepsis
Sepsis	0.998	0.981	1.01513	0.830897
Sepsis (death in critical care)	0.989	0.876	1.11597	0.856714
Sepsis (critical care)	1.019	0.967	1.07394	0.475864
Sepsis (death)	0.984	0.945	1.02524	0.443655
Sepsis (FinnGen)	0.992	0.972	1.01131	0.400821
Autoimmine diseas
Type 1 Diabetes	1.056	1.02	1.09378	0.0023705
Rheumatoid Arthritis	0.996	0.976	1.0152	0.652061
Asthma	0.997	0.989	1.00526	0.497712
Crohn's disease	1.087	1.055	1.11956	3.8729e-08
Parental longevity
Age at death (both)	−0.001	−0.006	0.00359211	0.580784
Age at death (father)	0.001	−0.003	0.00413565	0.67325
Age at death (mother)	−0.001	−0.006	0.00264891	0.486219
